# Association between epigenetic aging acceleration and amyloid biomarkers in bipolar disorder

**DOI:** 10.1101/2025.04.06.25325186

**Authors:** Gabriel R. Fries, Steven De La Garza, Ning O. Zhao, Andres W. Bass, Camila N. C. Lima, Nobuhide Kobori, Tatiana Barichello, Gustavo Turecki, Paul E. Schulz, Breno S. Diniz, Jair C. Soares

## Abstract

**Objectives:** Bipolar disorder (BD) has been associated with an elevated risk of Alzheimer’s Disease (AD). We assessed AD biomarkers in BD and tested whether epigenetic aging (EA) acceleration is a potential mechanism driving variability in these markers.

**Design, Setting, Participants:** Cross-sectional study of n=59 living individuals with BD and n=20 age- and sex-equated control participants, as well as analyses of postmortem brain samples (Brodmann area 9/46) from n=46 individuals with BD.

**Measurements:** Amyloid beta (Aβ)_40_, Aβ_42_, and total Tau levels were measured in plasma from individuals with BD and controls, and Aβ_42_ levels were measured in brains. EA and its acceleration (blood: GrimAge and DunedinPACE; brains: DNAmClock_Cortical_) were estimated for all samples. Individuals with BD were split into quartiles with accelerated or slower EA if they were in the first or fourth quartiles for GrimAge acceleration (AgeAccelGrim), DunedinPACE, or DNAmClock_Cortical_ acceleration (DNAmClock_Cortical_Accel).

**Results:** Individuals with BD showed an increase in Aβ_40_ (p=.049) and a decrease in the Aβ_42/40_ ratio (p=.035) compared to controls. A decrease in the Aβ_42/40_ ratio was also found in individuals with BD with high versus low AgeAccelGrim (p=.028). Brain Aβ_42_ levels significantly correlated with DNAmClock_Cortical_Accel (r^2^=.270, p=.007), with those with high EA acceleration showing higher brain Aβ_42_ after controlling for confounders (p=.008).

**Conclusions:** Our results provide preliminary evidence that EA may explain the variability in AD risk in individuals with BD and could act as a target for preventing dementia and AD in BD.
