## Supplementary Table 1 for "Association between epigenetic aging acceleration and amyloid biomarkers in bipolar disorder"

### Sheet: Sheet1
Supplementary Table 1. Postmortem brain samples.
Age range	PMI	Manner of death	Bipolar disorder specification	Comorbidities	Neuropathological findings
56-60	11.1	Accidental	Bipolar disorder, unspecified	Alcohol abuse, unspecified; Suicide attempt, initial encounter; Tremor, unspecified; Unspecified disorder of adult personality and behavior	Diagnostic pathology not present
76-80	19.86	Natural	Bipolar disorder, unspecified		Diagnostic pathology not present
71-75	45.08	Natural	Bipolar disorder, unspecified		NA
71-75	20.25	Natural	Bipolar disorder, unspecified		Diagnostic pathology not present
66-70	29.48	Natural	Bipolar disorder, unspecified		NA
76-80	13.83	Natural	Bipolar disorder, unspecified		NA
61-65	10	Natural	Bipolar disorder, current or most recent episode manic without psychotic features, unspecified		Not evaluated by NP
66-70	28.73	Natural	Bipolar disorder, unspecified		NA
76-80	24.75	Natural	Bipolar disorder, unspecified		Cerebrovascular disease, unspecified
71-75	35.5	Accidental	Bipolar disorder, current or most recent episode depressed, severe, with psychotic features	Alcohol dependence with intoxication, unspecified; Narcissistic personality disorder	Alzheimer's disease with late onset; Cerebral atherosclerosis
61-65	65.5	Natural	Bipolar disorder, current or most recent episode depressed, severe, without psychotic features	Alcohol abuse, unspecified; Facial weakness following cerebral infarction; Migraine, unspecified; Opioid dependence with intoxication, unspecified; Post-traumatic stress disorder, chronic	Cerebral ischemia; Cerebrovascular disease, unspecified; Other Alzheimer's disease
61-65	15	Natural	Bipolar disorder, current or most recent episode manic severe with psychotic features		Not evaluated by NP (NBB333)
56-60	11.4	Natural	Bipolar disorder, unspecified	Alcohol abuse, unspecified; Obsessive-compulsive personality disorder; Suicide attempt, initial encounter	Anoxic brain damage, not elsewhere classified
76-80	29.58	Natural	Bipolar disorder, unspecified		Diagnostic pathology not present (NBB222)
71-75	32.63	Natural	Bipolar disorder, unspecified; Alcohol dependence, unspecified		Diagnostic pathology not present (NBB222)
81-85	30	Natural	Bipolar disorder, unspecified		Vascular dementia, unspecified severity
71-75	11.7	Natural	Bipolar disorder, unspecified	Nicotine dependence, unspecified, uncomplicated	Diagnostic pathology not present (NBB222)
66-70	21.18	Natural	Bipolar disorder, unspecified	Alcohol abuse, in remission; Amyotrophic lateral sclerosis	Amyotrophic lateral sclerosis
71-75	16.3	Natural	Bipolar disorder, unspecified		Alzheimer's disease, unspecified
71-75	14.67	Natural	Bipolar disorder, unspecified	Alzheimer's disease, unspecified; Cerebrovascular disease, unspecified	Cerebrovascular disease, unspecified
51-55	23.25	Accidental	Bipolar disorder, unspecified		Diagnostic pathology not present (NBB222)
76-80	18	Natural	Bipolar disorder, unspecified	Alcohol abuse, unspecified; Alzheimer's disease, unspecified	Alzheimer's disease, unspecified
56-60	22.5	Natural	Bipolar disorder, current or most recent episode depressed, severe, with psychotic features	Alcohol abuse, unspecified	Diagnostic pathology not present (NBB222)
56-60	26.5	Natural	Bipolar II disorder	Alcohol dependence with intoxication, unspecified	Cerebrovascular disease, unspecified
51-55	13.7	Natural	Bipolar disorder, unspecified	Alcohol abuse, unspecified; Anxiety disorder, unspecified; Other psychoactive substance abuse, uncomplicated	Diagnostic pathology not present (NBB222)
61-65	12.85	Natural	Bipolar disorder, unspecified		Diagnostic pathology not present (NBB222)
86-90	23.98	Natural	Bipolar disorder, unspecified		NA
56-60	60	Natural	Bipolar disorder, unspecified	Anxiety disorder, unspecified	Cerebral edema
56-60	15.75	Natural	Bipolar disorder, unspecified	Hydrocephalus, unspecified; Migraine, unspecified; Other psychoactive substance abuse, uncomplicated	Cerebral infarction, unspecified
66-70	17.4	Natural	Bipolar disorder, unspecified	Bipolar disorder, unspecified	NA
71-75	21.63	Natural	Bipolar disorder, unspecified	Bipolar disorder, unspecified	NA
71-75	46	Suicide	Bipolar disorder I	Bipolar disorder I	NA
66-70	31	Suicide	Bipolar disorder, current or most recent episode depressed, severe, without psychotic features	Opioid use, unspecified with intoxication, unspecified; Poisoning by barbiturates, intentional self-harm, initial encounter; Poisoning by other opioids, intentional self-harm, initial encounter; Sedative, hypnotic or anxiolytic abuse with intoxication, unspecified	Diagnostic pathology not present
66-70	27	Suicide	Bipolar disorder, current or most recent episode manic without psychotic features, unspecified		Cerebrovascular disease, unspecified
61-65	68	Suicide	Bipolar disorder II		NA
51-55	30	Suicide	Bipolar disorder I		NA
61-65	28.5	Suicide	Bipolar disorder, current or most recent episode depressed, severe, with psychotic features		Cerebral edema; Cerebrovascular disease, unspecified
71-75	48	Suicide	Bipolar disorder, unspecified	Narcissistic personality disorder	Cerebrovascular disease, unspecified
51-55	30.5	Suicide	Bipolar disorder, current or most recent episode depressed, severe, without psychotic features	Alcohol dependence with intoxication, unspecified; Benign neoplasm of brain, unspecified; Chronic pain syndrome; Opioid abuse with intoxication, unspecified; Poisoning by other antiepileptic and sedative-hypnotic drugs, intentional self-harm, initial encounter; Poisoning by other opioids, intentional self-harm, initial encounter; Sedative, hypnotic or anxiolytic use, unspecified with intoxication…	Cerebral edema; Cerebrovascular disease, unspecified
56-60	52	Suicide	Bipolar disorder I		NA
51-55	26.42	Suicide	Bipolar disorder II		NA
56-60	35	Suicide	Bipolar disorder, current or most recent episode depressed, severe, with psychotic features	Alcohol dependence, unspecified; Bulimia nervos; Obsessive-compulsive disorder, unspecified; Social phobia, unspecified	Diagnostic pathology not present
51-55	24.5	Suicide	Bipolar II disorder	Alcohol abuse with intoxication, unspecified; Attention-deficit hyperactivity disorder, unspecified type; Chronic pain syndrome; Cocaine dependence, unspecified; Eating disorder, unspecified; Migraine, unspecified; Other psychoactive substance abuse with psychoactive substance-induced psychotic disorder, unspecified; Post-traumatic stress disorder, unspecified	Diagnostic pathology not present
71-75	56.5	Suicide	Bipolar disorder, current or most recent episode depressed, severe, with psychotic features	Alcohol abuse, unspecified	Cerebral edema
61-65	43	Suicide	Bipolar disorder, current or most recent episode depressed, severe, with psychotic features	Anxiety disorder, unspecified; Mental disorder, not otherwise specified; Obsessive-compulsive disorder, unspecified; Periodic headache syndromes in child or adult	Diagnostic pathology not present
61-65	55.9	Suicide	Bipolar disorder I		NA
NA – not available; NP – neuropathologist; PMI - postmortem interval.
